# Immediate postoperative minimal residual disease detection with MAESTRO predicts recurrence and survival in head and neck cancer patients treated with surgery

**DOI:** 10.1101/2025.01.27.25321202

**Authors:** Edward S. Sim, Justin Rhoades, Kan Xiong, Laurel Walsh, Andjela Crnjac, Timothy Blewett, Yana Al-Inaya, Julia Mendel, Daniel A. Ruiz-Torres, Vasileios Efthymiou, Gjystina Lumaj, William J. Benjamin, G. Mike Makrigiorgos, Shervin Tabrizi, Viktor A. Adalsteinsson, Daniel L. Faden

## Abstract

**Purpose:** While circulating tumor DNA (ctDNA) is a promising biomarker for minimal residual disease (MRD) detection in head and neck squamous cell carcinoma (HNSCC), more sensitive assays are needed for accurate MRD detection at clinically-relevant timepoints. Ultrasensitive MRD detection immediately after surgery could guide adjuvant therapy decisions, but early ctDNA dynamics are poorly understood.

**Experimental Design:** We applied MAESTRO, a whole-genome, tumor-informed, mutation-enrichment sequencing assay, in a pooled testing format called MAESTRO-Pool, to plasma samples from HNSCC patients collected immediately after surgery and during surveillance. We evaluated whether early MRD detection could predict outcomes.

**Results:** Among 24 predominantly HPV-independent (95.8%) HNSCC patients, rapid ctDNA clearance occurred by the first postoperative sample (1-3 days postoperatively) in 9 patients without an event (recurrence or death). 13/15 patients with an event were MRD+ (PPV = 92.9%; NPV = 80%) with a median tumor fraction (TFx) of 54 ppm (range 6-1,177 ppm). In the first and last sample of the immediate postoperative window, 8/13 and 10/13 patients had TFx below 100 ppm, respectively, the detection limit of leading commercial assays. Early MRD detection correlated with worse overall survival (HR = 8.3; 95% CI: 1.1-66.1; *P* = 0.02) and event-free survival (HR = 27.4; 95% CI: 3.5-214.5; *P* < 0.0001) independent of high-risk pathology.

**Conclusions:** Immediate postoperative MRD detection by MAESTRO was predictive of recurrence and death. Given the ultralow TFxs observed, ultrasensitive assays will be essential for reliable MRD detection during early postoperative timepoints to enable personalized adjuvant therapy decision-making in HNSCC.
