## Supplemental Table 1 for "Immediate postoperative minimal residual disease detection with MAESTRO predicts recurrence and survival in head and neck cancer patients treated with surgery"

### Sheet: cfDNA_mrd_table
sample_id	patient_id	days_from_surgery	mrd_call	tumor_fraction_ppm	lod95_ppm
SK_03_P01	SK_03	0	MRD+	291.26	12.24
SK_03_P02	SK_03	1	MRD-	0	5.87
SK_03_P03	SK_03	3	MRD-	0	3.9
SK_03_P04	SK_03	5	MRD-	0	6.31
SK_03_P05	SK_03	21	MRD-	0	7.8
SK_03_P06	SK_03	129	MRD-	0	6.07
SK_03_P07	SK_03	339	MRD-	0	8.43
SK_07_P01	SK_07	0	MRD+	1228.09	3.48
SK_07_P02	SK_07	1	MRD-	0	3.06
SK_07_P03	SK_07	5	MRD-	0	3.28
SK_07_P04	SK_07	15	MRD-	0	3.7
SK_07_P05	SK_07	99	MRD-	0	6.27
SK_07_P06	SK_07	155	MRD-	0	4.39
SK_09_P01	SK_09	0	MRD+	3077.64	3.53
SK_09_P02	SK_09	1	MRD+	425.01	1.26
SK_09_P03	SK_09	2	MRD+	89.9	1.56
SK_09_P04	SK_09	5	MRD+	13.86	0.87
SK_11_P01	SK_11	0	MRD+	1969.9	116.68
SK_11_P02	SK_11	1	MRD-	0	51.34
SK_11_P03	SK_11	2	MRD-	0	32.13
SK_11_P04	SK_11	5	MRD-	0	18.52
SK_11_P05	SK_11	70	MRD-	0	61.43
SK_11_P07	SK_11	83	MRD-	0	87.03
SK_11_P08	SK_11	111	MRD-	0	69.65
SK_12_P01	SK_12	0	MRD+	7050.98	10.11
SK_12_P02	SK_12	1	MRD+	633.13	4.57
SK_12_P03	SK_12	2	MRD+	106.01	4.76
SK_12_P04	SK_12	5	MRD+	213.7	3.14
SK_12_P05	SK_12	32	MRD+	160.79	3.61
SK_12_P06	SK_12	127	MRD+	53.54	3.83
SK_12_P07	SK_12	263	MRD+	248.25	2.77
SK_12_P08	SK_12	515	MRD+	132.2	2.6
SK_12_P09	SK_12	557	MRD+	242.73	2.85
SK_14_P01	SK_14	0	MRD+	158.8	3.2
SK_14_P02	SK_14	1	MRD+	53.97	2.79
SK_14_P03	SK_14	3	MRD+	56.24	2.04
SK_14_P04	SK_14	5	MRD+	31.2	1.7
SK_14_P05	SK_14	29	MRD+	199.14	1.96
SK_14_P06	SK_14	58	MRD+	294.11	2.14
SK_14_P07	SK_14	72	MRD+	235.27	3.79
SK_14_P08	SK_14	86	MRD+	28.73	3.85
SK_14_P09	SK_14	100	MRD+	12.34	2.23
SK_14_P10	SK_14	134	MRD+	13.62	3.06
SK_14_P11	SK_14	163	MRD+	76.26	1.66
SK_14_P13	SK_14	218	MRD+	763.91	1.56
SK_14_P14	SK_14	317	MRD+	3249.28	1.41
SK_15_P01	SK_15	0	MRD+	46642.9	2.92
SK_15_P02	SK_15	3	MRD+	11.6	0.88
SK_15_P03	SK_15	5	MRD+	3.93	0.49
SK_15_P04	SK_15	6	MRD+	0.93	0.45
SK_15_P05	SK_15	7	MRD+	23.02	0.59
SK_16_P01	SK_16	0	MRD+	213.29	7.44
SK_16_P03	SK_16	2	MRD-	0	2.11
SK_16_P04	SK_16	5	MRD-	0	2.04
SK_16_P06	SK_16	141	MRD-	0	4.21
SK_16_P07	SK_16	235	MRD-	0	3.02
SK_22_P01	SK_22	0	MRD+	658.78	98.6
SK_22_P02	SK_22	1	MRD-	0	77.95
SK_22_P03	SK_22	3	MRD-	0	115.04
SK_22_P04	SK_22	4	MRD-	0	39.42
SK_22_P05	SK_22	191	MRD+	52.43	125.59
SK_22_P06	SK_22	255	MRD+	12035.1	138.22
SK_22_P07	SK_22	281	MRD+	168.99	67.45
SK_22_P08	SK_22	287	MRD+	421.96	96.24
SK_22_P09	SK_22	343	MRD+	4434.58	57.4
SK_25_P01	SK_25	0	MRD+	16079.2	2.99
SK_25_P02	SK_25	1	MRD+	1177.04	3.5
SK_25_P03	SK_25	3	MRD+	754.04	1.86
SK_25_P04	SK_25	4	MRD+	101.88	1.71
SK_28_P01	SK_28	0	MRD+	305.07	17.47
SK_28_P02	SK_28	1	MRD-	0	12.99
SK_28_P03	SK_28	3	MRD-	0	6.78
SK_28_P04	SK_28	27	MRD-	0	19.22
SK_28_P05	SK_28	90	MRD-	0	19.46
SK_28_P06	SK_28	384	MRD-	0	16.04
SK_29_P01	SK_29	0	MRD+	12957.6	5.77
SK_29_P02	SK_29	1	MRD+	6.26	5.58
SK_29_P03	SK_29	141	MRD+	4.28	5.39
SK_29_P05	SK_29	374	MRD-	0	5.17
SK_29_P06	SK_29	472	MRD+	1.62	2.22
SK_30_P01	SK_30	0	MRD+	746.48	5.62
SK_30_P02	SK_30	1	MRD+	20.06	5.6
SK_30_P03	SK_30	2	MRD+	33.48	3.24
SK_30_P04	SK_30	5	MRD+	202.31	6.3
SK_30_P05	SK_30	46	MRD+	14744.9	6.04
SK_30_P06	SK_30	144	MRD+	1920.47	3.59
SK_30_P07	SK_30	362	MRD+	46.18	3
SK_30_P08	SK_30	459	MRD-	0	2.93
SK_32_P01	SK_32	0	MRD+	1866.48	11.61
SK_32_P02	SK_32	1	MRD+	60.72	7.03
SK_32_P05	SK_32	74	MRD+	12335	9.5
SK_32_P06	SK_32	88	MRD+	417.26	4.14
SK_32_P07	SK_32	116	MRD+	23.83	4.28
SK_32_P08	SK_32	137	MRD+	98.32	4.42
SK_32_P10	SK_32	228	MRD-	0	8.87
SK_32_P11	SK_32	249	MRD+	4088.78	6.2
SK_32_P12	SK_32	270	MRD+	604.98	8.75
SK_32_P13	SK_32	291	MRD+	13488.2	10.41
SK_34_P01	SK_34	0	MRD+	1696.36	2.97
SK_34_P02	SK_34	1	MRD+	132.3	1.81
SK_34_P03	SK_34	3	MRD+	62.43	1.5
SK_34_P04	SK_34	6	MRD+	63.46	2.37
SK_34_P05	SK_34	9	MRD+	57.99	2.04
SK_36_P01	SK_36	0	MRD+	535.66	9.42
SK_36_P02	SK_36	1	MRD-	0	5.25
SK_36_P03	SK_36	3	MRD-	0	5.49
SK_36_P04	SK_36	5	MRD-	0	2.64
SK_36_P05	SK_36	114	MRD-	0	5.32
SK_38_P01	SK_38	0	MRD+	2538.24	10.67
SK_38_P02	SK_38	1	MRD-	0	3.4
SK_38_P04	SK_38	6	MRD-	0	4.06
SK_38_P05	SK_38	60	MRD-	0	9.88
SK_38_P06	SK_38	82	MRD-	0	11.57
SK_38_P07	SK_38	105	MRD-	0	6.79
SK_38_P09	SK_38	334	MRD-	0	11.41
SK_39_P01	SK_39	0	MRD+	531.29	31.58
SK_39_P02	SK_39	1	MRD-	0	27.91
SK_39_P03	SK_39	2	MRD-	0	16.82
SK_39_P04	SK_39	102	MRD-	0	16.99
SK_39_P05	SK_39	305	MRD-	0	37.19
SK_40_P01	SK_40	0	MRD+	9674.13	1.77
SK_40_P02	SK_40	1	MRD+	48.35	2.26
SK_40_P03	SK_40	2	MRD+	21.99	1.66
SK_40_P04	SK_40	4	MRD+	22.2	1.01
SK_43_P01	SK_43	0	MRD+	637.02	4.1
SK_43_P02	SK_43	1	MRD-	0	7.9
SK_43_P03	SK_43	3	MRD-	0	1.87
SK_43_P04	SK_43	5	MRD-	0	3.45
SK_43_P05	SK_43	39	MRD-	0	2.69
SK_43_P06	SK_43	214	MRD-	0	2.91
SK_44_P01	SK_44	0	MRD+	134843	1.57
SK_44_P02	SK_44	1	MRD+	100.42	1.48
SK_44_P03	SK_44	3	MRD+	0.79	1.44
SK_44_P04	SK_44	7	MRD+	1.62	1.47
SK_45_P01	SK_45	0	MRD+	3567.87	1.99
SK_45_P02	SK_45	1	MRD+	8.86	1.83
SK_45_P03	SK_45	3	MRD+	3.83	0.87
SK_45_P04	SK_45	4	MRD+	4.67	1
SK_45_P05	SK_45	64	MRD+	2606.96	2.7
SK_45_P06	SK_45	71	MRD+	5960.55	2.27
SK_45_P08	SK_45	106	MRD+	1400.64	5.51
SK_47_P02	SK_47	1	MRD+	21.57	6.4
SK_47_P03	SK_47	37	MRD+	52.67	125.01
SK_47_P04	SK_47	131	MRD+	8394.32	4.16
SK_47_P05	SK_47	174	MRD+	3230.96	6.61
SK_48_P01	SK_48	0	MRD+	2593.71	1.55
SK_48_P02	SK_48	1	MRD+	8.86	1.03
SK_48_P04	SK_48	3	MRD+	1.82	1.08
SK_48_P05	SK_48	7	MRD-	0	1.04
SK_48_P06	SK_48	50	MRD-	0	0.99
SK_48_P07	SK_48	64	MRD-	0	1.44
SK_48_P08	SK_48	71	MRD-	0	1.52
SK_48_P09	SK_48	78	MRD-	0	1.21
SK_48_P10	SK_48	85	MRD-	0	1.66
SK_48_P11	SK_48	92	MRD-	0	1.18
